# Common genetic variation associated with Mendelian disease severity revealed through cryptic phenotype analysis

**DOI:** 10.1101/2021.08.26.21262300

**Authors:** David R Blair, Thomas J Hoffmann, Joseph T Shieh

## Abstract

Clinical heterogeneity is common in Mendelian disease, but small sample sizes make it difficult to identify specific contributing factors. However, if a rare disease represents the severely affected extreme of a spectrum of phenotypic variation, then modifier effects may be apparent within a larger subset of the population. Analyses that take advantage of this full spectrum could have substantially increased power. To test this, we developed cryptic phenotype analysis (CPA), a model-based approach that uses symptom data to infer latent quantitative traits that capture disease-related phenotypic variability. By applying this approach to 50 Mendelian diseases in two large cohorts of patients, we found that these quantitative traits reliably captured disease severity. We then conducted genome-wide association analyses for five of the inferred cryptic phenotypes, uncovering common variation that was predictive of Mendelian disease-related diagnoses and outcomes. Overall, this study highlights the utility of computationally derived phenotypes and biobank-scale cohorts for investigating the complex genetic architecture of Mendelian diseases.

---

Advances in sequencing technology, cohort generation, and data dissemination have enabled the rapid identification of thousands of rare genetic variants associated with Mendelian diseases^1, 2^. A great deal of this success can be attributed to their relatively simple genetic architectures: they are predominantly caused by deleterious alleles clustered within a limited number of genomic loci. Nevertheless, clinical heterogeneity is commonly observed among cases^1, 3, 4^. For example, Marfan Syndrome, an autosomal dominant disorder caused by mutations in the *FBN1* gene, is associated with cardiovascular, ocular, skeletal and even pulmonary abnormalities. Individuals with pathogenic *FBN1* alleles rarely manifest all of the associated symptoms^5^, and even individuals within the same family can display disparate phenotypes^6^. Some of the clinical variability observed among Mendelian disease cases is attributable to allelic heterogeneity^1, 3^, but multiple lines of evidence also suggest a role for environmental and genetic background effects^4, 7–11^.

The identification of specific factors that modify Mendelian disease severity is inherently limited by the low prevalence of these disorders. Generally, it is difficult (but not impossible^12, 13^) to construct cohorts of affected cases that are large enough to identify genetic and environmental modifiers, especially if they have relatively modest effect sizes. Given this limitation, many studies that investigate modifier effects have instead relied on model organisms^14, 15^ or the integration of orthogonal analyses^16, 17^. As an alternative approach, we and others hypothesize that some Mendelian disorders may represent the severely affected extreme of a spectrum of pathologic variation. For conditions like familial hypercholesterolemia^18^, hereditary breast cancer^19^, and long QT syndrome^20^, this relationship is well documented. As a result, the interplay between rare and common genetic variation has been systematically investigated^21–24^. In each of these examples, however, the analyses were possible because the condition of interest mapped to a univariate (often quantitative) phenotype. For Mendelian disorders that instead map to complex arrays of disparate symptoms, investigating the interplay between common and rare genetic variation becomes substantially more difficult.

With this in mind, we developed a probabilistic, model-based approach that infers latent quantitative traits that capture Mendelian disease severity using their diagnosed symptoms (Cryptic Phenotype Analysis). We then systematically tested the method on 50 different Mendelian disorders in two independent patient cohorts (UCSF Clinical Data Warehouse [UCSF]^25^, UK Biobank [UKBB]^26^), uncovering multiple traits that captured disease severity. To validate the latent phenotype model, we used exome sequencing data to demonstrate that pathogenic variation in known disease genes was associated with the inferred traits. Finally, we performed genome-wide association studies (GWAS) to identify common variation (in the form of polygenic scores) that is associated with cryptic phenotype severity and Mendelian-disease related outcomes. This approach replicated the known architecture of a well-characterized genetic condition (*α*-1-Antitrypsin Deficiency [A1ATD]) while also identifying common variant modifiers for two Mendelian kidney diseases: Alport Syndrome (AS) and Autosomal Dominant Polycystic Kidney Disease (ADPKD). Overall, this study suggests that phenotype-driven approaches applied to biobank-scale data represent a powerful method for investigating the complex genetic architecture of rare diseases.
