## Supplemental_Data_Files for "Common genetic variation associated with Mendelian disease severity revealed through cryptic phenotype analysis": SupplementalDataFile_1.txt

Disease ID	Name	Inheritance	ICD10-CM	ICD10-UKBB	UCSF Prevalence	UKBB Prevalence
OMIM_ICD:2	Achondroplasia	AD	Q774	Q774	7.722892646809698e-05	3.092694231506719e-05
OMIM_ICD:8	Fabry Disease	XL	E7521	NA	6.311181087715452e-05	NA
OMIM_ICD:9	Gaucher Disease	AR	E7522	NA	5.563804379959675e-05	NA
OMIM_ICD:14	Chronic Granulomatous Disease	AR,XL	D71	D71	0.0001802008284255596	1.2370776926026877e-05
OMIM_ICD:15	Complement Deficiency	AR	D841	D841	0.00017272706134800183	5.1544903858445324e-05
OMIM_ICD:22	Hypogammaglobulinemia	AR,AD,XL	D800	D800	6.145097374880835e-05	6.1853884630134385e-06
OMIM_ICD:30	Cystic Fibrosis	AR	E849;E848;E840;E8411;E8419	E840,E849,E848,E841	0.0006070359704105257	4.948310770410751e-05
OMIM_ICD:31	Non-Neuropathic Heredofamilial Amyloidosis	AD	E850	E850	5.646846236376983e-05	1.2370776926026877e-05
OMIM_ICD:52	Homocystinuria	AR	E7211	NA	0.0001336973888318668	NA
OMIM_ICD:53	MTHFR Deficiency	AR	E7212	NA	0.00037784044669875405	NA
OMIM_ICD:78	Acute Intermittent Porphyria	AD	E8021	NA	6.311181087715452e-05	NA
OMIM_ICD:82	Wilsons disease	AR	E8301	E830	6.809432226219303e-05	1.6494369234702504e-05
OMIM_ICD:83	Hemochromatosis	AR,AD	E83110	NA	0.00023749970935350254	NA
OMIM_ICD:84	Hereditary Vitamin D-dependent Rickets	AR	E8332	NA	6.97551593905392e-05	NA
OMIM_ICD:85	Familial Hypophosphatemia	AD,XL	E8331	NA	0.00011044566903502041	NA
OMIM_ICD:86	Alpha-1-antitrypsin Deficiency	AR	E8801	NA	0.00023833012791767561	NA
OMIM_ICD:89	Constitutional Red Blood Cell Aplasia	AD,XL	D6101	D610	9.632855344407795e-05	3.917412693241845e-05
OMIM_ICD:90	Phenylketonuria	AR	E700	E700	7.972018216061624e-05	2.061796154337813e-06
OMIM_ICD:92	Ocular Albinism	XL,AR,AD	E70311;E70310;E70318;E70319	NA	5.397720667125058e-05	NA
OMIM_ICD:93	Oculocutaneous Albinism	AR	E70320;E70329;E70321;E70328	NA	5.065553241455824e-05	NA
OMIM_ICD:97	Genetic Torsion Dystonia	AD,AR,XL	G241	G241	0.00017687915416886727	2.267975769771594e-05
OMIM_ICD:99	Primary Erythermalgia	AD	I7381	NA	0.00010131106482911647	NA
OMIM_ICD:100	Fragile X Syndrome	AD	Q992	Q992	0.00010048064626494339	6.1853884630134385e-06
OMIM_ICD:102	G6PD Deficiency	XL	D550	D550	0.00023168677940429093	2.267975769771594e-05
OMIM_ICD:104	Hereditary factor IX deficiency	XL	D67	D67	0.00011210650616336658	3.711233077808063e-05
OMIM_ICD:105	von Willebrand Disease	AD,AR,XL	D680	D680	0.0005040640684530631	0.0002886514616072938
OMIM_ICD:107	Prothrombin Deficiency	AR	D6852	NA	0.0001527970158078478	NA
OMIM_ICD:108	Hereditary Hemorrhagic Telangiectasia	AD	I780	I780	0.00038199253951961946	0.0002371065577488485
OMIM_ICD:109	Muscular Dystrophy	AD,XL	G710	G710	0.0002565993363294835	0.0001773144692730519
OMIM_ICD:110	Myotonic Muscular Dystrophy	AD	G7111	NA	0.00010463273908580881	NA
OMIM_ICD:113	Hereditary Motor and Sensory Neuropathy	AD,XL,AR	G600	G600	0.0005372808110199865	0.000253600926983551
OMIM_ICD:115	Huntington Disease	AD	G10	G10	0.00017189664278382876	5.566849616712095e-05
OMIM_ICD:117	Congenital Adrenal Hyperplasia	AR	E250	E250	0.000193487525452329	3.917412693241845e-05
OMIM_ICD:118	Familial Dysautonomia	AR	G901	G901	0.00019930045540154058	8.247184617351252e-06
OMIM_ICD:120	Marfan Syndrome	AD	Q87410;Q87418;Q8742;Q8743;Q8740	Q874	0.00040856593357315823	0.00018762345004474096
OMIM_ICD:121	Alport Syndrome	XL,AR,AD	Q8781	NA	0.00015030576011532853	NA
OMIM_ICD:122	MEN1	AD	E3121	NA	8.470269354565475e-05	NA
OMIM_ICD:123	MEN2A	AD	E3122	NA	8.387227498148166e-05	NA
OMIM_ICD:125	Neurofibromatosis	AD	Q8503;Q8501;Q8502;Q8500	Q850	0.0008694482366892208	0.0002494773346748754
OMIM_ICD:126	Tuberous Sclerosis	AD	Q851	Q851	0.00024912556925192576	2.267975769771594e-05
OMIM_ICD:127	Multiple Congenital Exostoses	AD	Q786	Q786	0.0001229019474976167	1.8556165389040316e-05
OMIM_ICD:128	Rett Syndrome	XL	F842	F842	8.304185641730858e-05	0.0
OMIM_ICD:129	22q Deletion Syndrome	AD	Q9381;D821	D821	0.00031223738012908027	3.5050534623742817e-05
OMIM_ICD:132	Polycystic Kidney Disease	AD,AR	Q613;Q6111;Q612;Q6119	Q611,Q613,Q612	0.0011675685012273586	0.0007484320040246261
OMIM_ICD:133	Osteogenesis Imperfecta	AD,AR,XL	Q780	Q780	0.00016608371283461715	9.071903079086377e-05
OMIM_ICD:134	SCID	AR,XL	D811;D810;D812	D811,D810,D812	5.065553241455824e-05	4.123592308675626e-06
OMIM_ICD:138	Sickle Cell Anemia	AR	D5700;D5701;D571;D57411;D5720;D5780;D57412;D57219;D57212;D57812;D57811;D57819;D5702;D57419;D57211	D570,D571,D572	0.0006751302926727188	0.00023504476159451066
OMIM_ICD:145	Klippel-Feil Syndrome	AD,AR	Q761	Q761	0.0001287148774468283	3.298873846940501e-05
OMIM_ICD:148	Periodic Fever Syndromes	AR	M041	NA	0.00023500845366098327	NA
OMIM_ICD:156	Congenital dyserythropoietic anemia	AR,AD	D644	D644	7.972018216061624e-05	4.123592308675626e-06
