## Supplemental_Data_Files for "Common genetic variation associated with Mendelian disease severity revealed through cryptic phenotype analysis": SupplementalDataFile_4.txt

OMIM_ICD_ID	Name	Inheritance	ICD10-CM	ICD10-UKBB	UCSF Prevalence	UKBB Prevalence	UCSF Model-Top Component	UCSF Model-Avg Precision (Fold-increase; Training Data)	UCSF Model-Case Severity Increase (Testing Data)	UKBB Model-Top Component	UKBB Model-Avg Precision (Fold-increase; Training Data-UCSF)	UKBB Model-Avg Precision (Fold-increase; Training Data-UKBB)	UKBB Model-Case Severity Increase (Testing Data-UCSF)	UKBB Model-Case Severity Increase (Testing Data-UKBB)	UKBB Model-UCSF Model R^2 (UCSF Dataset)	UCSF Max. Model Rank	UKBB Max. Model Rank	Annotated HPO Terms UKBB	Annotated HPO Terms UCSF	Covariate Set
OMIM_ICD:108	Hereditary Hemorrhagic Telangiectasia	AD	I780	I780	0.0003819925395196	0.0002371065577488	9	717.556673508425	1.257460 (0.000000, [1.056076, 1.463664])	7	344.63761829261927	222.01501945001107	1.376883 (0.000000, [1.124043, 1.636113])	0.461799 (0.000000, [0.265762, 0.682254])	0.22961849758390224	10	10	HPO_ICD:234;HPO_ICD:673;HPO_ICD:843;HPO_ICD:370;HPO_ICD:617;HPO_ICD:430;HPO_ICD:389;HPO_ICD:592;HPO_ICD:923;HPO_ICD:390;HPO_ICD:593;HPO_ICD:666;HPO_ICD:1406;HPO_ICD:925;HPO_ICD:105;HPO_ICD:618;HPO_ICD:358;HPO_ICD:604;HPO_ICD:384;HPO_ICD:267;HPO_ICD:1646;HPO_ICD:415;HPO_ICD:553;HPO_ICD:554;HPO_ICD:568	HPO_ICD:234;HPO_ICD:673;HPO_ICD:843;HPO_ICD:370;HPO_ICD:430;HPO_ICD:339;HPO_ICD:389;HPO_ICD:592;HPO_ICD:923;HPO_ICD:390;HPO_ICD:593;HPO_ICD:666;HPO_ICD:546;HPO_ICD:1406;HPO_ICD:925;HPO_ICD:105;HPO_ICD:618;HPO_ICD:358;HPO_ICD:604;HPO_ICD:384;HPO_ICD:553;HPO_ICD:1646;HPO_ICD:267;HPO_ICD:415;HPO_ICD:617;HPO_ICD:554;HPO_ICD:568	NULL
OMIM_ICD:120	Marfan Syndrome	AD	Q87410;Q87418;Q8742;Q8743;Q8740	Q874	0.0004085659335731	0.0001876234500447	4	40.22698474884648	0.765479 (0.000000, [0.575189, 0.963708])	1	19.74597850761368	169.96937939785883	0.162248 (0.000000, [0.098924, 0.230647])	0.377801 (0.000000, [0.230987, 0.537301])	0.20660426355856953	10	10	HPO_ICD:452;HPO_ICD:305;HPO_ICD:300;HPO_ICD:561;HPO_ICD:683;HPO_ICD:87;HPO_ICD:415;HPO_ICD:143;HPO_ICD:430;HPO_ICD:473;HPO_ICD:77;HPO_ICD:434;HPO_ICD:217;HPO_ICD:666;HPO_ICD:36;HPO_ICD:218	HPO_ICD:87;HPO_ICD:749;HPO_ICD:36;HPO_ICD:473;HPO_ICD:430;HPO_ICD:143;HPO_ICD:218;HPO_ICD:120;HPO_ICD:434;HPO_ICD:217;HPO_ICD:415;HPO_ICD:452;HPO_ICD:657;HPO_ICD:300;HPO_ICD:1144;HPO_ICD:305;HPO_ICD:77;HPO_ICD:683;HPO_ICD:561;HPO_ICD:666	NULL
OMIM_ICD:118	Familial Dysautonomia	AR	G901	G901	0.0001993004554015	8.247184617351252e-06	0	10.553014580318631	1.178058 (0.000000, [0.928127, 1.422824])	0	10.453311198807402	48.69332341295473	1.228437 (0.000000, [0.955081, 1.503539])	1.390751 (0.000000, [0.737705, 2.216965])	0.9189546142651311	10	10	HPO_ICD:110;HPO_ICD:525;HPO_ICD:234;HPO_ICD:80;HPO_ICD:600;HPO_ICD:530;HPO_ICD:347;HPO_ICD:309;HPO_ICD:200;HPO_ICD:353;HPO_ICD:486;HPO_ICD:1043;HPO_ICD:427;HPO_ICD:529;HPO_ICD:695	HPO_ICD:82;HPO_ICD:524;HPO_ICD:110;HPO_ICD:525;HPO_ICD:234;HPO_ICD:80;HPO_ICD:600;HPO_ICD:530;HPO_ICD:347;HPO_ICD:122;HPO_ICD:309;HPO_ICD:200;HPO_ICD:353;HPO_ICD:1043;HPO_ICD:427;HPO_ICD:529;HPO_ICD:695;HPO_ICD:486	NULL
OMIM_ICD:121	Alport Syndrome	XL,AR,AD	Q8781		0.0001503057601153		6	28.762496500708277	1.785553 (0.000000, [1.491811, 2.067354])	9	32.665274403680456		0.995399 (0.000000, [0.743391, 1.265499])	nan (nan, [nan, nan])	0.4468356858584769	10	10	HPO_ICD:143;HPO_ICD:38;HPO_ICD:31;HPO_ICD:134;HPO_ICD:783;HPO_ICD:234;HPO_ICD:719;HPO_ICD:238;HPO_ICD:34;HPO_ICD:133;HPO_ICD:224;HPO_ICD:97;HPO_ICD:327;HPO_ICD:37;HPO_ICD:43;HPO_ICD:486	HPO_ICD:143;HPO_ICD:38;HPO_ICD:31;HPO_ICD:134;HPO_ICD:783;HPO_ICD:234;HPO_ICD:719;HPO_ICD:238;HPO_ICD:34;HPO_ICD:133;HPO_ICD:224;HPO_ICD:97;HPO_ICD:327;HPO_ICD:37;HPO_ICD:43;HPO_ICD:486	NULL
OMIM_ICD:113	Hereditary Motor and Sensory Neuropathy	AD,XL,AR	G600	G600	0.0005372808110199	0.0002536009269835	3	17.67726033299185	1.196319 (0.000000, [1.025846, 1.368358])	4	22.91236932868033	14.760308120651448	1.150095 (0.000000, [0.976285, 1.328000])	0.384500 (0.000000, [0.240118, 0.544658])	0.6309376683771423	10	10	HPO_ICD:1;HPO_ICD:635;HPO_ICD:683;HPO_ICD:363;HPO_ICD:350;HPO_ICD:472;HPO_ICD:379;HPO_ICD:772;HPO_ICD:369;HPO_ICD:378;HPO_ICD:600;HPO_ICD:97;HPO_ICD:333;HPO_ICD:625;HPO_ICD:409;HPO_ICD:611;HPO_ICD:356;HPO_ICD:347;HPO_ICD:473;HPO_ICD:352;HPO_ICD:365;HPO_ICD:229;HPO_ICD:408;HPO_ICD:771;HPO_ICD:163	HPO_ICD:611;HPO_ICD:97;HPO_ICD:1338;HPO_ICD:365;HPO_ICD:473;HPO_ICD:378;HPO_ICD:340;HPO_ICD:1;HPO_ICD:350;HPO_ICD:635;HPO_ICD:347;HPO_ICD:333;HPO_ICD:363;HPO_ICD:600;HPO_ICD:379;HPO_ICD:771;HPO_ICD:409;HPO_ICD:356;HPO_ICD:472;HPO_ICD:177;HPO_ICD:352;HPO_ICD:163;HPO_ICD:176;HPO_ICD:229;HPO_ICD:369;HPO_ICD:52;HPO_ICD:625;HPO_ICD:772;HPO_ICD:408;HPO_ICD:683;HPO_ICD:12	NULL
OMIM_ICD:83	Hemochromatosis	AR,AD	E83110		0.0002374997093535		4	6.674443037310463	0.972273 (0.000000, [0.755058, 1.189287])	4	24.35420438191165		0.085903 (0.000000, [0.057335, 0.116672])	nan (nan, [nan, nan])	0.3268828413808007	10	10	HPO_ICD:474;HPO_ICD:696;HPO_ICD:716;HPO_ICD:12;HPO_ICD:386;HPO_ICD:262;HPO_ICD:419;HPO_ICD:624;HPO_ICD:534;HPO_ICD:385;HPO_ICD:396;HPO_ICD:19;HPO_ICD:423;HPO_ICD:416;HPO_ICD:507;HPO_ICD:390;HPO_ICD:475;HPO_ICD:417;HPO_ICD:376;HPO_ICD:133;HPO_ICD:276;HPO_ICD:589;HPO_ICD:384;HPO_ICD:467;HPO_ICD:757;HPO_ICD:405;HPO_ICD:387;HPO_ICD:581;HPO_ICD:228;HPO_ICD:1199	HPO_ICD:474;HPO_ICD:696;HPO_ICD:716;HPO_ICD:12;HPO_ICD:386;HPO_ICD:262;HPO_ICD:419;HPO_ICD:624;HPO_ICD:534;HPO_ICD:10;HPO_ICD:385;HPO_ICD:396;HPO_ICD:19;HPO_ICD:416;HPO_ICD:423;HPO_ICD:507;HPO_ICD:390;HPO_ICD:340;HPO_ICD:475;HPO_ICD:417;HPO_ICD:376;HPO_ICD:260;HPO_ICD:133;HPO_ICD:276;HPO_ICD:589;HPO_ICD:384;HPO_ICD:467;HPO_ICD:757;HPO_ICD:405;HPO_ICD:387;HPO_ICD:581;HPO_ICD:228;HPO_ICD:1199;HPO_I…	NULL
OMIM_ICD:99	Primary Erythermalgia	AD	I7381		0.0001013110648291		3	6.77627164352409	0.518916 (0.000120, [0.233872, 0.828727])	1	3.808981631376935		0.379097 (0.000910, [0.122064, 0.673759])	nan (nan, [nan, nan])	0.6224256574823294	10	8	HPO_ICD:312;HPO_ICD:525;HPO_ICD:514;HPO_ICD:174;HPO_ICD:279;HPO_ICD:197;HPO_ICD:1533;HPO_ICD:529;HPO_ICD:76	HPO_ICD:312;HPO_ICD:525;HPO_ICD:514;HPO_ICD:174;HPO_ICD:762;HPO_ICD:279;HPO_ICD:275;HPO_ICD:197;HPO_ICD:1533;HPO_ICD:529;HPO_ICD:76	NULL
OMIM_ICD:86	Alpha-1-antitrypsin Deficiency	AR	E8801		0.0002383301279176		1	27.67031640239998	0.931241 (0.000000, [0.669872, 1.203178])	0	31.740785196387726		0.910143 (0.000000, [0.659409, 1.169510])	nan (nan, [nan, nan])	0.8900339912410088	5	5	HPO_ICD:384;HPO_ICD:555;HPO_ICD:554;HPO_ICD:916;HPO_ICD:387;HPO_ICD:390	HPO_ICD:384;HPO_ICD:555;HPO_ICD:554;HPO_ICD:916;HPO_ICD:387;HPO_ICD:390	NULL
OMIM_ICD:132	Polycystic Kidney Disease	AD,AR	Q613;Q6111;Q612;Q6119	Q611,Q613,Q612	0.0011675685012273	0.0007484320040246	6	21.08390091341566	1.510812 (0.000000, [1.406069, 1.614135])	6	15.645503706310837	30.564138846242834	1.471575 (0.000000, [1.342275, 1.602767])	1.277368 (0.000000, [1.163036, 1.390786])	0.8777322196478458	10	10	HPO_ICD:783;HPO_ICD:41;HPO_ICD:234;HPO_ICD:844;HPO_ICD:521;HPO_ICD:449;HPO_ICD:389;HPO_ICD:508;HPO_ICD:463;HPO_ICD:390;HPO_ICD:31;HPO_ICD:541;HPO_ICD:784;HPO_ICD:589;HPO_ICD:42;HPO_ICD:551;HPO_ICD:467;HPO_ICD:1140;HPO_ICD:486	HPO_ICD:783;HPO_ICD:41;HPO_ICD:234;HPO_ICD:844;HPO_ICD:521;HPO_ICD:449;HPO_ICD:389;HPO_ICD:508;HPO_ICD:463;HPO_ICD:390;HPO_ICD:31;HPO_ICD:541;HPO_ICD:784;HPO_ICD:589;HPO_ICD:42;HPO_ICD:551;HPO_ICD:467;HPO_ICD:1140;HPO_ICD:486	NULL
OMIM_ICD:138	Sickle Cell Anemia	AR	D5700;D5701;D571;D57411;D5720;D5780;D57412;D57219;D57212;D57812;D57811;D57819;D5702;D57419;D57211	D570,D571,D572	0.0006751302926727	0.0002350447615945	6	4.696820951978186	0.561966 (0.000000, [0.423279, 0.706134])	7	2.9917822564905934	9.639985531738617	0.471391 (0.000000, [0.339678, 0.611516])	0.404449 (0.000000, [0.246372, 0.572413])	0.8763709561742513	10	10	HPO_ICD:31;HPO_ICD:234;HPO_ICD:1322;HPO_ICD:1652;HPO_ICD:419;HPO_ICD:358;HPO_ICD:589;HPO_ICD:261;HPO_ICD:534;HPO_ICD:1602;HPO_ICD:314;HPO_ICD:224;HPO_ICD:303;HPO_ICD:467	HPO_ICD:519;HPO_ICD:31;HPO_ICD:234;HPO_ICD:1322;HPO_ICD:1652;HPO_ICD:419;HPO_ICD:358;HPO_ICD:589;HPO_ICD:261;HPO_ICD:534;HPO_ICD:1602;HPO_ICD:314;HPO_ICD:224;HPO_ICD:303;HPO_ICD:467	NULL
