## Supplemental_Data_Files for "Common genetic variation associated with Mendelian disease severity revealed through cryptic phenotype analysis": SupplementalDataFile_5.txt

OMIM_ICD_ID	Top Component	Top Component Avg. Precision	Case Severity Increase	Case Severity P-value	Case Severity Increase (95% CI)
OMIM_ICD:104	0	0.0019544262759828754	0.37914553	0.00026	[0.14536071 0.645347 ]
OMIM_ICD:9	6	0.0015393995980220539	0.4321323	0.01186	[0.06936368 0.86207759]
OMIM_ICD:108	9	0.27410129596271976	1.25746	0.0	[1.05607557 1.46366405]
OMIM_ICD:82	4	0.001583809032206146	1.8262995	0.0	[1.2462343 2.37472343]
OMIM_ICD:93	0	0.0034023318391512916	1.2421097	2e-05	[0.72525716 1.76244164]
OMIM_ICD:89	8	0.006627878576493681	1.4484116	0.0	[0.98367018 1.90674889]
OMIM_ICD:120	4	0.01643537557874332	0.7654794	0.0	[0.57518911 0.96370804]
OMIM_ICD:22	3	0.048392303851899174	1.4564366	1e-05	[0.85140461 2.06500149]
OMIM_ICD:115	4	0.007109865621461122	0.8788644	0.0	[0.6204102 1.14418769]
OMIM_ICD:92	0	0.022961158967259445	0.6222973	0.00099	[0.20565388 1.08835423]
OMIM_ICD:148	7	0.0018477148518089774	0.38479894	0.0	[0.22845004 0.54908621]
OMIM_ICD:118	0	0.0021032206117161728	1.1780577	0.0	[0.92812681 1.42282379]
OMIM_ICD:121	6	0.004323168899352615	1.7855525	0.0	[1.49181068 2.06735396]
OMIM_ICD:113	3	0.009497652768319768	1.1963195	0.0	[1.02584577 1.36835825]
OMIM_ICD:105	6	0.002086651357600443	0.4395237	0.0	[0.31159663 0.57524186]
OMIM_ICD:8	0	0.0002111698906824443	0.3863197	0.03241	[-0.02107854 0.84176326]
OMIM_ICD:109	2	0.0027032510489959647	0.54294795	0.0	[0.40018037 0.69116402]
OMIM_ICD:78	2	0.00018547859402899073	0.50881636	0.03042	[-0.02208132 1.09873092]
OMIM_ICD:83	4	0.0015851782814577267	0.9722725	0.0	[0.75505823 1.18928707]
OMIM_ICD:99	3	0.0006865112957766611	0.5189157	0.00012	[0.23387215 0.82872713]
OMIM_ICD:86	1	0.006594670047704453	0.9312412	0.0	[0.66987169 1.20317769]
OMIM_ICD:90	6	0.00010631295339029097	0.022692507	0.36825	[-0.02281695 0.13120855]
OMIM_ICD:123	9	0.004270229437793476	0.38721412	0.0	[0.13743047 0.67513955]
OMIM_ICD:14	5	0.013564503716231621	1.292309	0.0	[0.97904277 1.62101054]
OMIM_ICD:132	6	0.024616898589501626	1.510812	0.0	[1.40606904 1.61413491]
OMIM_ICD:107	3	0.0006661044891506801	0.102813646	0.02929	[-0.00135654 0.2402685 ]
OMIM_ICD:30	5	0.08323390157258981	1.2786018	0.0	[1.10674 1.45176053]
OMIM_ICD:128	0	0.0069927685036598715	1.4054103	0.0	[0.9198001 1.8989408]
OMIM_ICD:97	2	0.0034015024711691296	0.16941957	7e-05	[0.05308545 0.31251112]
OMIM_ICD:31	6	0.0013831621640856113	0.45248455	0.01073	[0.05906865 0.89573914]
OMIM_ICD:110	9	0.0006537117846066822	0.5472367	0.0	[0.26394203 0.85672581]
OMIM_ICD:125	2	0.1396839175622587	0.77973586	0.0	[0.65241963 0.91199845]
OMIM_ICD:156	0	0.002055497697103851	1.519203	0.0	[1.0693537 1.95609713]
OMIM_ICD:53	6	0.0006179684976630491	0.18799877	4e-05	[0.08502238 0.30206057]
OMIM_ICD:122	7	0.019807287029015862	0.79808474	0.0	[0.41113275 1.21161187]
OMIM_ICD:117	0	0.001111031911833273	0.16068804	0.00233	[0.04444056 0.30170465]
OMIM_ICD:138	6	0.003170966103940302	0.56196594	0.0	[0.42327902 0.70613438]
OMIM_ICD:134	0	0.014545400249423633	1.7733029	0.0	[1.15966308 2.37321639]
