## Supplemental_Data_Files for "Common genetic variation associated with Mendelian disease severity revealed through cryptic phenotype analysis": SupplementalDataFile_6.txt

OMIM_ICD_ID	Top Component-UKBB	Top Component-UCSF	UKBB Avg. Precision	UCSF Avg. Precision	UCSF-UKBB Model R^2	UCSF-UKBB Model R^2 (P-value)	UCSF Case Severity Increase	UCSF Case Severity P-value	UCSF Resampling Failed	UCSF Case Severity Increase (95% CI)	UKBB Case Severity Increase	UKBB Case Severity P-valiue	UKBB Resampling Failed	UKBB Case Severity Increase (95% CI)
OMIM_ICD:53	1	1		0.0006577323183044594	0.18826884297177576	0.0	0.040485184639692307	0.00121	False	[0.01239406 0.07297561]			True	[nan, nan]
OMIM_ICD:122	6	6		0.024737256287539876	0.0035725959020535543	0.0	0.9473466873168945	0.0	False	[0.54253286 1.39082277]			True	[nan, nan]
OMIM_ICD:117	1	6	4.115741517888411e-05	0.0024898767760350494	0.004078941861948454	0.0	0.1688835173845291	0.00091	False	[0.05274788 0.30292302]	-0.0013871821574866772	1.0	False	[-0.00190242 -0.000942 ]
OMIM_ICD:134	4	7	2.8394409708616566e-06	0.005129508851986012	0.8400621214316103	0.0	2.0179247856140137	0.0001	False	[0.98936301 3.10126781]	-0.0015561898471787572	1.0	False	[-0.00173869 -0.00137775]
OMIM_ICD:138	7	7	0.0022658281010819324	0.0020198428304374853	0.8763709561742513	0.0	0.4713907539844513	0.0	False	[0.33967787 0.61151552]	0.4044487476348877	0.0	False	[0.24637195 0.57241261]
OMIM_ICD:31	3	7	0.0019336268557358111	0.0025893394526864764	0.9641906727669782	0.0	0.5221256017684937	0.00724	False	[0.09494493 1.01199698]	0.16109010577201843	0.3675	False	[-0.00272007 0.48690286]
OMIM_ICD:110	2	2		0.0008302888083007937	0.19483293471700106	0.0	0.1003737598657608	0.02446	False	[0.00048747 0.23051026]			True	[nan, nan]
OMIM_ICD:125	3	3	0.0008314675437230569	0.002316844331671917	0.0010925737269995334	1.0329097005730049e-216	0.4053008258342743	0.0	False	[0.30713236 0.50967157]	0.3418230414390564	0.0	False	[0.21907255 0.47228739]
OMIM_ICD:156	8	7	5.557099194220617e-05	0.001881934336273406	0.8605576465261519	0.0	1.4473505020141602	0.0	False	[0.99887007 1.90276778]	0.009822055697441101	0.0	False	[0.00975858 0.00988374]
OMIM_ICD:132	6	6	0.02287517968797965	0.018267197313323512	0.8777322196478458	0.0	1.471575379371643	0.0	False	[1.34227467 1.60276747]	1.277368426322937	0.0	False	[1.16303647 1.39078605]
OMIM_ICD:30	2	2	0.0018676086118228521	0.058356011168587074	0.018173727892629905	0.0	0.40175044536590576	0.0	False	[0.34131905 0.46148765]	0.104288250207901	0.00143	False	[0.00198402 0.24391417]
OMIM_ICD:107	0	0		0.00026865378618281025	0.05320920373493621	0.0	0.0034577534534037113	0.36833	False	[-0.00153414 0.01471701]			True	[nan, nan]
OMIM_ICD:128	0	3		0.0014822040250993753	0.19967577148622762	0.0	0.06747680902481079	6e-05	False	[0.03068562 0.10863692]		1.0	True	[0. 0.]
OMIM_ICD:97	1	7	7.644069201982754e-05	0.007029025306746371	2.947113346478101e-06	0.10279046198499146	0.03381294012069702	0.01957	False	[0.00144925 0.07243934]	0.07904545962810516	0.23687	False	[-0.01476335 0.26926836]
OMIM_ICD:86	0	0		0.007564785396060151	0.8900339912410088	0.0	0.9101430773735046	0.0	False	[0.65940899 1.16951036]			True	[nan, nan]
OMIM_ICD:90	9	0		0.00013748049323782408	0.14901215198678755	0.0	-0.008725104853510857	1.0	False	[-0.00955938 -0.00763228]		1.0	True	[0. 0.]
OMIM_ICD:14	9	9	0.0001282640636375076	0.009989916899546453	0.7299503988323014	0.0	1.161091923713684	0.0	False	[0.84239596 1.50370646]	0.7039036750793457	0.03204	False	[-0.07357187 1.11784172]
OMIM_ICD:123	3	3		0.026764139979151235	0.018979273289654847	0.0	0.8132909536361694	0.0	False	[0.48763034 1.16906762]			True	[nan, nan]
OMIM_ICD:113	4	4	0.0037432278219592897	0.01231037637530085	0.6309376683771423	0.0	1.1500945091247559	0.0	False	[0.97628546 1.32799983]	0.38449984788894653	0.0	False	[0.24011835 0.54465824]
OMIM_ICD:109	6	9	0.0014905539440950607	0.007817980710845959	0.2664559861961537	0.0	0.543651819229126	0.0	False	[0.37315235 0.72045648]	0.3307577669620514	0.0	False	[0.16291584 0.52725857]
OMIM_ICD:8	9	9		0.000505763739664096	0.21719083585336932	0.0	0.11670823395252228	0.08952	False	[-0.03774729 0.31865847]			True	[nan, nan]
OMIM_ICD:105	5	3	0.0010466351510854508	0.002215645883154237	0.8490220057808548	0.0	0.24467569589614868	0.0	False	[0.15490693 0.34127441]	0.01900467835366726	0.00013	False	[0.00748961 0.03216131]
OMIM_ICD:78	7	7		0.00011184792908118545	0.8354810690045507	0.0	0.38463515043258667	0.06417	False	[-0.09526184 0.9442482 ]			True	[nan, nan]
OMIM_ICD:83	4	4		0.005784116462239753	0.3268828413808007	0.0	0.08590315282344818	0.0	False	[0.05733541 0.116672 ]			True	[nan, nan]
OMIM_ICD:99	1	1		0.0003858919849892797	0.6224256574823294	0.0	0.37909698486328125	0.00091	False	[0.12206396 0.67375886]			True	[nan, nan]
OMIM_ICD:92	1	1		0.00016236878689649748	0.23117958057980625	0.0	0.004470311105251312	0.36699	False	[-0.00049661 0.01635638]			True	[nan, nan]
OMIM_ICD:148	0	0		0.00247501855449396	0.047987264652219405	0.0	0.053365129977464676	0.0	False	[0.01284997 0.12939742]			True	[nan, nan]
OMIM_ICD:118	0	0	0.00040158282781902984	0.0020833496823759153	0.9189546142651311	0.0	1.2284369468688965	0.0	False	[0.95508099 1.50353909]	1.390750765800476	0.0	False	[0.73770499 2.2169652 ]
OMIM_ICD:121	9	9		0.004909778898620045	0.4468356858584769	0.0	0.995398759841919	0.0	False	[0.7433905 1.265499 ]			True	[nan, nan]
OMIM_ICD:93	5	5		0.0004966635518726717	0.15450737754881355	0.0	0.5140450596809387	8e-05	False	[0.2381238 0.81498283]			True	[nan, nan]
OMIM_ICD:89	1	1	0.008209972617138723	0.014115444900344984	0.15343544916804072	0.0	1.0536452531814575	0.0	False	[0.62237018 1.51284349]	0.8440541625022888	0.00044	False	[0.34685406 1.39377868]
OMIM_ICD:120	1	1	0.03189024136458283	0.00806753414327755	0.20660426355856953	0.0	0.16224826872348785	0.0	False	[0.09892368 0.23064749]	0.3778012990951538	0.0	False	[0.23098682 0.53730083]
OMIM_ICD:115	0	0	0.03300426959917635	0.01911672273101886	0.018225547286893393	0.0	0.2907300293445587	0.0	False	[0.16277148 0.42850745]	0.17148295044898987	0.05067	False	[-0.00543183 0.38258731]
OMIM_ICD:22	6	2	5.400690748346713e-06	0.01111767989311952	0.634672448363972	0.0	1.0525110960006714	2e-05	False	[0.55345869 1.6016556 ]	-0.0010067867115139961	1.0	False	[-0.00108646 -0.00092924]
OMIM_ICD:108	7	7	0.052641217030325003	0.1316489990255842	0.22961849758390224	0.0	1.3768830299377441	0.0	False	[1.12404263 1.63611269]	0.46179869771003723	0.0	False	[0.26576191 0.68225414]
OMIM_ICD:9	6	6		0.0025459810408621996	0.6315642542881089	0.0	0.40475815534591675	0.0178	False	[0.06073859 0.84161383]			True	[nan, nan]
OMIM_ICD:104	0	0	4.706321577816491e-05	0.00018776045600509168	0.7312777143770322	0.0	0.054464008659124374	0.05742	False	[-0.00824997 0.13714805]	0.02130623161792755	0.36868	False	[-0.00891865 0.09154672]
OMIM_ICD:82	7	7	0.0017035003094727369	0.0014344387045644106	0.8588870330269582	0.0	2.0042457580566406	0.0	False	[1.38129365 2.60986137]	0.919924795627594	0.13386	False	[-0.01831796 2.23308444]
