## Supplemental_Data_Files for "Common genetic variation associated with Mendelian disease severity revealed through cryptic phenotype analysis": SupplementalDataFile_7.txt

GENE	VARIANT_ID	VARIANT_TYPE	AF	SOURCE	FLAGS	GENOTYPE
SERPINA1	chr14_94844947_C_T	SNP	0.01885274994922129	NaN	NaN	1.0
ACVRL1	chr12_51913187_G_T	missense_variant	5e-06	CLINVAR	SINGLE_SUBMIT	1.0
ACVRL1	chr12_51913579_C_T	nonsense	2e-06	CLINVAR	NaN	1.0
ACVRL1	chr12_51913675_C_T	nonsense	2e-06	CLINVAR	NaN	1.0
ACVRL1	chr12_51914046_C_T	missense_variant	1e-05	CLINVAR	SINGLE_SUBMIT	1.0
ACVRL1	chr12_51914466_G_A	missense_variant	2e-06	CLINVAR	NaN	1.0
ACVRL1	chr12_51914495_G_A	missense_variant	1.7e-05	CLINVAR	CONF_INTERPRET	1.0
ACVRL1	chr12_51915222_C_G	intron_variant	2e-06	CLINVAR	SINGLE_SUBMIT	1.0
ACVRL1	chr12_51916108_G_A	missense_variant	2e-06	CLINVAR	NaN	1.0
ACVRL1	chr12_51916144_G_A	missense_variant	3.2e-05	CLINVAR	NaN	1.0
ACVRL1	chr12_51920817_G_A	missense_variant	2e-06	CLINVAR	NaN	1.0
ACVRL1	chr12_51913284_G_T	stop_gained	5e-06	LOFTEE	NaN	1.0
ACVRL1	chr12_51913350_G_GGTAC	frameshift_variant&splice_region_variant	2e-06	LOFTEE	NaN	1.0
ACVRL1	chr12_51913720_G_T	stop_gained	2e-06	LOFTEE	NaN	1.0
ACVRL1	chr12_51915293_G_T	stop_gained	2e-06	LOFTEE	NaN	1.0
ACVRL1	chr12_51916029_CCCACAGG_C	splice_acceptor_variant&coding_sequence_variant&intron_variant	2e-06	LOFTEE	NaN	1.0
ACVRL1	chr12_51916166_C_A	stop_gained	7e-06	LOFTEE	NaN	1.0
ENG	chr9_127817156_G_C	missense_variant	3.7e-05	CLINVAR	NaN	1.0
ENG	chr9_127817157_TCAGGGC_T	non-coding_transcript_variant	3.5e-05	CLINVAR	NaN	1.0
ENG	chr9_127818796_AAG_A	frameshift_variant	2e-06	CLINVAR	SINGLE_SUBMIT	1.0
ENG	chr9_127819624_G_A	missense_variant	7e-06	CLINVAR	NaN	1.0
ENG	chr9_127819904_T_C	missense_variant	2e-06	CLINVAR	SINGLE_SUBMIT	1.0
ENG	chr9_127825274_TA_T	frameshift_variant	2e-06	CLINVAR	SINGLE_SUBMIT	1.0
ENG	chr9_127829770_G_A	nonsense	5e-06	CLINVAR	NaN	1.0
ENG	chr9_127843094_C_T	synonymous_variant	2e-06	CLINVAR	NaN	1.0
ENG	chr9_127815807_C_A	splice_acceptor_variant	2e-06	LOFTEE	NaN	1.0
ENG	chr9_127824309_CA_C	frameshift_variant	2e-06	LOFTEE	NaN	1.0
ENG	chr9_127824830_TGGCCAGC_T	frameshift_variant	2e-06	LOFTEE	NaN	1.0
ENG	chr9_127824886_TC_T	frameshift_variant	2e-06	LOFTEE	NaN	1.0
FBN1	chr15_48427659_C_T	nonsense	2e-06	CLINVAR	SINGLE_SUBMIT	1.0
FBN1	chr15_48427768_G_A	missense_variant	7e-06	CLINVAR	CONF_INTERPRET	1.0
FBN1	chr15_48428373_C_T	missense_variant	2e-06	CLINVAR	CONF_INTERPRET	1.0
FBN1	chr15_48428426_C_T	missense_variant	1.7e-05	CLINVAR	CONF_INTERPRET	1.0
FBN1	chr15_48432881_G_A	missense_variant	3.5e-05	CLINVAR	CONF_INTERPRET	1.0
FBN1	chr15_48441718_T_TA	splice_donor_variant	2e-05	CLINVAR	CONF_INTERPRET	1.0
FBN1	chr15_48446701_C_T	intron_variant	7e-06	CLINVAR	NaN	1.0
FBN1	chr15_48452612_C_T	missense_variant	1.2e-05	CLINVAR	CONF_INTERPRET	1.0
FBN1	chr15_48452664_C_T	missense_variant	1e-05	CLINVAR	CONF_INTERPRET	1.0
FBN1	chr15_48470729_A_C	missense_variant	2e-06	CLINVAR	SINGLE_SUBMIT	1.0
FBN1	chr15_48472637_T_C	missense_variant	2e-06	CLINVAR	SINGLE_SUBMIT	1.0
FBN1	chr15_48481682_C_T	missense_variant	7e-06	CLINVAR	CONF_INTERPRET	1.0
FBN1	chr15_48485374_C_T	missense_variant	2e-06	CLINVAR	CONF_INTERPRET	1.0
FBN1	chr15_48487401_C_T	missense_variant	5e-06	CLINVAR	CONF_INTERPRET	1.0
FBN1	chr15_48488404_C_T	missense_variant	2e-06	CLINVAR	CONF_INTERPRET	1.0
FBN1	chr15_48488452_C_T	missense_variant	2e-06	CLINVAR	SINGLE_SUBMIT	1.0
FBN1	chr15_48490007_G_A	missense_variant	1.7e-05	CLINVAR	CONF_INTERPRET	1.0
FBN1	chr15_48490072_C_T	missense_variant	2e-06	CLINVAR	CONF_INTERPRET	1.0
FBN1	chr15_48490073_G_A	missense_variant	2e-06	CLINVAR	NaN	1.0
FBN1	chr15_48496099_C_T	single_nucleotide_variant	2e-06	CLINVAR	NaN	1.0
FBN1	chr15_48496150_C_T	missense_variant	2e-06	CLINVAR	SINGLE_SUBMIT	1.0
FBN1	chr15_48497332_G_A	missense_variant	2e-06	CLINVAR	NaN	1.0
FBN1	chr15_48498999_G_A	missense_variant	2e-06	CLINVAR	CONF_INTERPRET	1.0
FBN1	chr15_48510124_C_T	missense_variant	2e-06	CLINVAR	CONF_INTERPRET	1.0
FBN1	chr15_48510125_G_A	missense_variant	7e-06	CLINVAR	NaN	1.0
FBN1	chr15_48520800_A_G	missense_variant	2e-06	CLINVAR	NaN	1.0
FBN1	chr15_48596337_C_T	missense_variant	6.5e-05	CLINVAR	CONF_INTERPRET	1.0
FBN1	chr15_48596373_A_G	missense_variant	2e-06	CLINVAR	SINGLE_SUBMIT	1.0
FBN1	chr15_48600138_C_T	single_nucleotide_variant	1e-05	CLINVAR	NaN	1.0
FBN1	chr15_48600147_C_T	missense_variant	2e-06	CLINVAR	SINGLE_SUBMIT	1.0
FBN1	chr15_48610787_C_G	missense_variant	1e-05	CLINVAR	CONF_INTERPRET	1.0
FBN1	chr15_48644714_G_A	missense_variant	2e-06	CLINVAR	SINGLE_SUBMIT	1.0
FBN1	chr15_48421688_T_C	splice_acceptor_variant	5e-06	LOFTEE	NaN	1.0
FBN1	chr15_48468061_CTCGAGG_CTCAAGG	stop_gained	2e-06	LOFTEE	NaN	1.0
FBN1	chr15_48488494_CT_C	splice_acceptor_variant	2e-06	LOFTEE	NaN	1.0
FBN1	chr15_48495467_A_G	splice_donor_variant	5e-06	LOFTEE	NaN	1.0
FBN1	chr15_48497297_A_T	stop_gained	2e-06	LOFTEE	NaN	1.0
COL4A3	chr2_227237968_G_C	missense_variant	2e-06	CLINVAR	NaN	1.0
COL4A3	chr2_227240188_G_C	missense_variant	2e-06	CLINVAR	NaN	1.0
COL4A3	chr2_227244997_T_C	splice_donor_variant	2e-06	CLINVAR	SINGLE_SUBMIT	1.0
COL4A3	chr2_227245972_G_A	missense_variant	5e-06	CLINVAR	SINGLE_SUBMIT	1.0
COL4A3	chr2_227245990_G_A	missense_variant	5e-06	CLINVAR	CONF_INTERPRET	1.0
COL4A3	chr2_227246017_G_A	splice_donor_variant	2e-06	CLINVAR	NaN	1.0
COL4A3	chr2_227248494_G_A	missense_variant	1e-05	CLINVAR	SINGLE_SUBMIT	1.0
COL4A3	chr2_227253581_AC_A	frameshift_variant	3.7e-05	CLINVAR	SINGLE_SUBMIT	1.0
COL4A3	chr2_227256027_G_A	missense_variant	2e-06	CLINVAR	SINGLE_SUBMIT	1.0
COL4A3	chr2_227263813_G_A	missense_variant	2.5e-05	CLINVAR	SINGLE_SUBMIT	1.0
COL4A3	chr2_227263845_C_T	nonsense	2e-06	CLINVAR	NaN	1.0
COL4A3	chr2_227263890_G_A	missense_variant	2e-06	CLINVAR	NaN	1.0
COL4A3	chr2_227266455_G_A	missense_variant	5e-06	CLINVAR	CONF_INTERPRET	1.0
COL4A3	chr2_227267034_G_A	missense_variant	2e-05	CLINVAR	SINGLE_SUBMIT	1.0
COL4A3	chr2_227267052_G_C	missense_variant	5e-06	CLINVAR	NaN	1.0
COL4A3	chr2_227270809_G_T	nonsense	2e-06	CLINVAR	NaN	1.0
COL4A3	chr2_227273045_G_A	missense_variant	5e-06	CLINVAR	CONF_INTERPRET	1.0
COL4A3	chr2_227273117_G_A	missense_variant	7e-06	CLINVAR	CONF_INTERPRET	1.0
COL4A3	chr2_227273119_T_C	single_nucleotide_variant	2e-06	CLINVAR	SINGLE_SUBMIT	1.0
COL4A3	chr2_227276390_A_AG	frameshift_variant	1.2e-05	CLINVAR	SINGLE_SUBMIT	1.0
COL4A3	chr2_227277450_T_TATCCCTGG	frameshift_variant	1.5e-05	CLINVAR	SINGLE_SUBMIT	1.0
COL4A3	chr2_227282523_G_A	missense_variant	5e-06	CLINVAR	NaN	1.0
COL4A3	chr2_227289230_G_A	missense_variant	5e-06	CLINVAR	NaN	1.0
COL4A3	chr2_227290887_G_A	single_nucleotide_variant	1.2e-05	CLINVAR	NaN	1.0
COL4A3	chr2_227295017_G_C	missense_variant	2e-05	CLINVAR	CONF_INTERPRET	1.0
COL4A3	chr2_227297751_C_T	nonsense	5e-06	CLINVAR	NaN	1.0
COL4A3	chr2_227307839_C_T	missense_variant	8.2e-05	CLINVAR	SINGLE_SUBMIT	1.0
COL4A3	chr2_227307898_C_T	nonsense	1.2e-05	CLINVAR	NaN	1.0
COL4A3	chr2_227309212_T_G	missense_variant	2e-06	CLINVAR	CONF_INTERPRET	1.0
COL4A3	chr2_227310839_G_T	nonsense	2e-06	CLINVAR	NaN	1.0
COL4A3	chr2_227310846_G_A	missense_variant	2e-06	CLINVAR	SINGLE_SUBMIT	1.0
COL4A3	chr2_227311853_A_G	missense_variant	2.7e-05	CLINVAR	CONF_INTERPRET	1.0
COL4A3	chr2_227237976_CT_C	frameshift_variant	5e-06	LOFTEE	NaN	1.0
COL4A3	chr2_227238026_T_A	splice_donor_variant	2e-06	LOFTEE	NaN	1.0
COL4A3	chr2_227240178_T_TG	frameshift_variant	5e-06	LOFTEE	NaN	1.0
COL4A3	chr2_227246692_AG_A	frameshift_variant	2e-06	LOFTEE	NaN	1.0
COL4A3	chr2_227247575_AG_A	frameshift_variant	2e-06	LOFTEE	NaN	1.0
COL4A3	chr2_227248441_AG_GG	splice_acceptor_variant	2e-06	LOFTEE	NaN	1.0
COL4A3	chr2_227248448_TC_T	frameshift_variant	5e-06	LOFTEE	NaN	1.0
COL4A3	chr2_227248464_GA_G	frameshift_variant	2e-06	LOFTEE	NaN	1.0
COL4A3	chr2_227248493_C_CG	frameshift_variant	1.2e-05	LOFTEE	NaN	1.0
COL4A3	chr2_227251360_A_T	stop_gained	1.5e-05	LOFTEE	NaN	1.0
COL4A3	chr2_227253338_GTAATT_G	splice_donor_variant&intron_variant	7e-06	LOFTEE	NaN	1.0
COL4A3	chr2_227253560_G_A	splice_acceptor_variant	2e-06	LOFTEE	NaN	1.0
COL4A3	chr2_227253561_GGT_G	frameshift_variant&splice_region_variant	2e-06	LOFTEE	NaN	1.0
COL4A3	chr2_227253630_A_AACAGAAC	frameshift_variant	3e-05	LOFTEE	NaN	1.0
COL4A3	chr2_227256026_G_T	stop_gained&splice_region_variant	7e-06	LOFTEE	NaN	1.0
COL4A3	chr2_227256071_G_T	splice_donor_variant	5e-06	LOFTEE	NaN	1.0
COL4A3	chr2_227259817_G_T	stop_gained	2e-06	LOFTEE	NaN	1.0
COL4A3	chr2_227259846_AC_A	frameshift_variant	7e-06	LOFTEE	NaN	1.0
COL4A3	chr2_227259878_G_T	splice_donor_variant	2e-06	LOFTEE	NaN	1.0
COL4A3	chr2_227259879_T_A	splice_donor_variant	2e-06	LOFTEE	NaN	1.0
COL4A3	chr2_227270768_AG_A	splice_acceptor_variant	2e-06	LOFTEE	NaN	1.0
COL4A3	chr2_227273086_TC_T	frameshift_variant	2e-06	LOFTEE	NaN	1.0
COL4A3	chr2_227273118_G_T	splice_donor_variant	2e-06	LOFTEE	NaN	1.0
COL4A3	chr2_227276448_CT_C	frameshift_variant	2e-06	LOFTEE	NaN	1.0
COL4A3	chr2_227276476_T_TG	frameshift_variant&splice_region_variant	2e-06	LOFTEE	NaN	1.0
COL4A3	chr2_227280439_G_A	splice_acceptor_variant	5e-06	LOFTEE	NaN	1.0
COL4A3	chr2_227282475_AT_A	frameshift_variant	2e-06	LOFTEE	NaN	1.0
COL4A3	chr2_227284229_GAGTAAAGGGCC_GAGTAAAGGCC	frameshift_variant	2e-06	LOFTEE	NaN	1.0
COL4A3	chr2_227284229_GAGTAAAGGGCC_G	frameshift_variant	2e-06	LOFTEE	NaN	1.0
COL4A3	chr2_227289149_G_A	splice_acceptor_variant	2e-06	LOFTEE	NaN	1.0
COL4A3	chr2_227289181_CAG_C	frameshift_variant	2e-06	LOFTEE	NaN	1.0
COL4A3	chr2_227289999_GC_G	frameshift_variant&splice_region_variant	5e-06	LOFTEE	NaN	1.0
COL4A3	chr2_227290764_G_T	stop_gained	5e-06	LOFTEE	NaN	1.0
COL4A3	chr2_227293196_TC_T	frameshift_variant	2e-06	LOFTEE	NaN	1.0
COL4A3	chr2_227293218_GGAAA_G	frameshift_variant	2e-06	LOFTEE	NaN	1.0
COL4A3	chr2_227293258_AT_A	frameshift_variant	2e-06	LOFTEE	NaN	1.0
COL4A3	chr2_227293316_AG_A	frameshift_variant&splice_region_variant	2e-06	LOFTEE	NaN	1.0
COL4A3	chr2_227295014_C_T	stop_gained	1e-05	LOFTEE	NaN	1.0
COL4A3	chr2_227295267_A_G	splice_acceptor_variant	2e-06	LOFTEE	NaN	1.0
COL4A3	chr2_227297672_AG_A	splice_acceptor_variant	2e-06	LOFTEE	NaN	1.0
COL4A3	chr2_227297687_CAG_C	frameshift_variant	5e-06	LOFTEE	NaN	1.0
COL4A3	chr2_227297831_TG_T	frameshift_variant	2e-06	LOFTEE	NaN	1.0
COL4A3	chr2_227298793_TG_T	frameshift_variant	1.5e-05	LOFTEE	NaN	1.0
COL4A3	chr2_227303857_A_G	splice_acceptor_variant	2e-06	LOFTEE	NaN	1.0
COL4A3	chr2_227307709_G_A	splice_acceptor_variant	2e-05	LOFTEE	NaN	1.0
COL4A3	chr2_227307763_G_GGATC	frameshift_variant	2e-06	LOFTEE	NaN	1.0
COL4A3	chr2_227307800_TCACCCGA_T	frameshift_variant	2e-06	LOFTEE	NaN	1.0
COL4A3	chr2_227307800_TCACCCGA_TCACCTGA	stop_gained	2e-06	LOFTEE	NaN	1.0
COL4A3	chr2_227307864_TG_T	frameshift_variant	2e-06	LOFTEE	NaN	1.0
COL4A3	chr2_227308966_ATG_A	frameshift_variant	2e-06	LOFTEE	NaN	1.0
COL4A3	chr2_227308988_GATTATTC_G	frameshift_variant	2e-06	LOFTEE	NaN	1.0
COL4A3	chr2_227309072_A_AG	frameshift_variant	2e-06	LOFTEE	NaN	1.0
COL4A3	chr2_227309203_G_A	splice_acceptor_variant	2e-06	LOFTEE	NaN	1.0
COL4A3	chr2_227310818_TC_T	frameshift_variant	2e-06	LOFTEE	NaN	1.0
COL4A3	chr2_227310845_C_T	stop_gained	5e-06	LOFTEE	NaN	1.0
COL4A4	chr2_227007353_C_T	missense_variant	4e-05	CLINVAR	CONF_INTERPRET	1.0
COL4A4	chr2_227007540_C_T	missense_variant	2e-06	CLINVAR	NaN	1.0
COL4A4	chr2_227010313_C_T	missense_variant	4.5e-05	CLINVAR	NaN	1.0
COL4A4	chr2_227010364_AC_A	frameshift_variant	2e-06	CLINVAR	SINGLE_SUBMIT	1.0
COL4A4	chr2_227010441_C_T	missense_variant	1.7e-05	CLINVAR	CONF_INTERPRET	1.0
COL4A4	chr2_227010524_T_C	intron_variant	2e-06	CLINVAR	SINGLE_SUBMIT	1.0
COL4A4	chr2_227022135_G_A	nonsense	1e-05	CLINVAR	NaN	1.0
COL4A4	chr2_227030541_C_T	missense_variant	1e-05	CLINVAR	NaN	1.0
COL4A4	chr2_227032019_C_T	missense_variant	1e-05	CLINVAR	SINGLE_SUBMIT	1.0
COL4A4	chr2_227042165_C_A	missense_variant	1e-05	CLINVAR	CONF_INTERPRET	1.0
COL4A4	chr2_227043167_C_T	missense_variant	1.2e-05	CLINVAR	SINGLE_SUBMIT	1.0
COL4A4	chr2_227051083_C_T	missense_variant	4.7e-05	CLINVAR	CONF_INTERPRET	1.0
COL4A4	chr2_227051141_C_T	missense_variant	3.5e-05	CLINVAR	SINGLE_SUBMIT	1.0
COL4A4	chr2_227052304_CCT_C	frameshift_variant	5e-06	CLINVAR	SINGLE_SUBMIT	1.0
COL4A4	chr2_227054702_C_T	missense_variant	1e-05	CLINVAR	NaN	1.0
COL4A4	chr2_227056007_C_T	missense_variant	2e-06	CLINVAR	SINGLE_SUBMIT	1.0
COL4A4	chr2_227056022_GC_G	frameshift_variant	2e-05	CLINVAR	NaN	1.0
COL4A4	chr2_227059468_C_G	missense_variant	1.7e-05	CLINVAR	NaN	1.0
COL4A4	chr2_227059546_C_T	missense_variant	1.5e-05	CLINVAR	CONF_INTERPRET	1.0
COL4A4	chr2_227082114_C_A	single_nucleotide_variant	2e-06	CLINVAR	SINGLE_SUBMIT	1.0
COL4A4	chr2_227089904_C_A	missense_variant	2e-06	CLINVAR	NaN	1.0
COL4A4	chr2_227089931_C_T	missense_variant	5e-06	CLINVAR	SINGLE_SUBMIT	1.0
COL4A4	chr2_227094271_C_T	missense_variant	5e-06	CLINVAR	CONF_INTERPRET	1.0
COL4A4	chr2_227098736_C_CA	frameshift_variant	2e-06	CLINVAR	SINGLE_SUBMIT	1.0
COL4A4	chr2_227098780_C_T	missense_variant	3.7e-05	CLINVAR	SINGLE_SUBMIT	1.0
COL4A4	chr2_227102849_C_G	single_nucleotide_variant	2e-06	CLINVAR	NaN	1.0
COL4A4	chr2_227104033_C_A	missense_variant	2e-06	CLINVAR	NaN	1.0
COL4A4	chr2_227118652_C_A	missense_variant	1.5e-05	CLINVAR	CONF_INTERPRET	1.0
COL4A4	chr2_227118653_C_G	missense_variant	4.7e-05	CLINVAR	NaN	1.0
COL4A4	chr2_227147413_C_T	nonsense	2e-06	CLINVAR	SINGLE_SUBMIT	1.0
COL4A4	chr2_227008161_CAG_C	frameshift_variant	2e-06	LOFTEE	NaN	1.0
COL4A4	chr2_227008180_GA_G	frameshift_variant	5e-06	LOFTEE	NaN	1.0
COL4A4	chr2_227010386_G_GC	frameshift_variant	2e-06	LOFTEE	NaN	1.0
COL4A4	chr2_227010426_AG_A	frameshift_variant	2e-06	LOFTEE	NaN	1.0
COL4A4	chr2_227022047_C_T	splice_donor_variant	2e-06	LOFTEE	NaN	1.0
COL4A4	chr2_227022056_GA_G	frameshift_variant	2e-06	LOFTEE	NaN	1.0
COL4A4	chr2_227022062_CCT_C	frameshift_variant	1e-05	LOFTEE	NaN	1.0
COL4A4	chr2_227022097_TC_T	frameshift_variant	5e-06	LOFTEE	NaN	1.0
COL4A4	chr2_227030488_C_A	stop_gained	2e-06	LOFTEE	NaN	1.0
COL4A4	chr2_227030506_CA_C	frameshift_variant	2e-06	LOFTEE	NaN	1.0
COL4A4	chr2_227032175_C_A	stop_gained	2e-06	LOFTEE	NaN	1.0
COL4A4	chr2_227043169_G_GATGCTCCAAA	frameshift_variant	2e-06	LOFTEE	NaN	1.0
COL4A4	chr2_227050105_AG_A	frameshift_variant	2e-06	LOFTEE	NaN	1.0
COL4A4	chr2_227051160_T_C	splice_acceptor_variant	2e-06	LOFTEE	NaN	1.0
COL4A4	chr2_227054682_A_AC	frameshift_variant	2e-06	LOFTEE	NaN	1.0
COL4A4	chr2_227054709_AC_A	frameshift_variant	2e-06	LOFTEE	NaN	1.0
COL4A4	chr2_227057547_C_A	stop_gained	2e-06	LOFTEE	NaN	1.0
COL4A4	chr2_227059556_TG_T	frameshift_variant	2e-06	LOFTEE	NaN	1.0
COL4A4	chr2_227060184_T_A	stop_gained	2e-06	LOFTEE	NaN	1.0
COL4A4	chr2_227078053_C_CT	frameshift_variant	2e-06	LOFTEE	NaN	1.0
COL4A4	chr2_227088752_A_AG	frameshift_variant	2e-06	LOFTEE	NaN	1.0
COL4A4	chr2_227088769_CA_C	frameshift_variant	2e-06	LOFTEE	NaN	1.0
COL4A4	chr2_227088780_ATGGG_A	frameshift_variant	2e-06	LOFTEE	NaN	1.0
COL4A4	chr2_227094279_TCCTATCATGC_T	frameshift_variant&splice_region_variant	5e-06	LOFTEE	NaN	1.0
COL4A4	chr2_227098753_CCT_C	frameshift_variant	2e-06	LOFTEE	NaN	1.0
COL4A4	chr2_227098763_CA_C	frameshift_variant	2e-06	LOFTEE	NaN	1.0
COL4A4	chr2_227099619_C_T	splice_donor_variant	5e-06	LOFTEE	NaN	1.0
COL4A4	chr2_227101896_GA_G	frameshift_variant	2e-06	LOFTEE	NaN	1.0
COL4A4	chr2_227103142_A_G	splice_donor_variant	2e-06	LOFTEE	NaN	1.0
COL4A4	chr2_227108859_C_CT	frameshift_variant	2e-06	LOFTEE	NaN	1.0
COL4A4	chr2_227109288_T_C	splice_acceptor_variant	2e-06	LOFTEE	NaN	1.0
COL4A4	chr2_227114634_A_AC	frameshift_variant	2e-06	LOFTEE	NaN	1.0
COL4A4	chr2_227121013_C_T	splice_donor_variant	5e-06	LOFTEE	NaN	1.0
COL4A4	chr2_227140160_C_A	splice_donor_variant	2e-06	LOFTEE	NaN	1.0
COL4A4	chr2_227140170_C_CT	frameshift_variant	2e-06	LOFTEE	NaN	1.0
COL4A4	chr2_227140224_G_C	stop_gained	7e-06	LOFTEE	NaN	1.0
COL4A4	chr2_227140240_T_C	splice_acceptor_variant	5e-06	LOFTEE	NaN	1.0
COL4A4	chr2_227144556_G_C	stop_gained&splice_region_variant	2e-06	LOFTEE	NaN	1.0
COL4A5	chrX_108575910_G_A	missense_variant	2e-06	CLINVAR	NaN	1.0
COL4A5	chrX_108575948_TC_T	frameshift_variant	7e-06	CLINVAR	NaN	1.0
COL4A5	chrX_108577989_T_C	splice_donor_variant	2e-06	CLINVAR	SINGLE_SUBMIT	1.0
COL4A5	chrX_108597432_G_A	missense_variant	2e-06	CLINVAR	NaN	1.0
COL4A5	chrX_108597524_G_A	missense_variant	2e-06	CLINVAR	NaN	1.0
COL4A5	chrX_108598793_G_A	missense_variant	5e-06	CLINVAR	NaN	1.0
COL4A5	chrX_108598805_C_T	missense_variant	2e-06	CLINVAR	NaN	1.0
COL4A5	chrX_108625776_G_A	missense_variant	2e-06	CLINVAR	NaN	1.0
COL4A5	chrX_108686060_C_T	missense_variant	2.2e-05	CLINVAR	CONF_INTERPRET	1.0
COL4A5	chrX_108539792_TA_T	frameshift_variant	2e-06	LOFTEE	NaN	1.0
COL4A5	chrX_108559155_T_C	splice_donor_variant	3e-05	LOFTEE	NaN	1.0
COL4A5	chrX_108563913_CA_C	frameshift_variant	5e-06	LOFTEE	NaN	1.0
COL4A5	chrX_108626497_G_C	splice_acceptor_variant	2e-06	LOFTEE	NON-CANON	1.0
COL4A5	chrX_108665505_A_G	splice_acceptor_variant	5e-06	LOFTEE	NaN	1.0
COL4A5	chrX_108667131_A_G	splice_acceptor_variant	2e-06	LOFTEE	NaN	1.0
COL4A5	chrX_108686029_A_G	splice_acceptor_variant	5e-06	LOFTEE	NaN	1.0
PKD1	chr16_2089957_G_A	nonsense	2e-06	CLINVAR	NaN	1.0
PKD1	chr16_2090309_C_T	nonsense	2e-06	CLINVAR	NaN	1.0
PKD1	chr16_2092068_T_C	missense_variant	2e-06	CLINVAR	SINGLE_SUBMIT	1.0
PKD1	chr16_2092500_C_T	missense_variant	2e-06	CLINVAR	CONF_INTERPRET	1.0
PKD1	chr16_2094170_G_A	nonsense	2e-06	CLINVAR	SINGLE_SUBMIT	1.0
PKD1	chr16_2100417_G_A	nonsense	2e-06	CLINVAR	NaN	1.0
PKD1	chr16_2100549_C_T	missense_variant	2e-06	CLINVAR	NaN	1.0
PKD1	chr16_2102425_C_T	missense_variant	7e-06	CLINVAR	SINGLE_SUBMIT	1.0
PKD1	chr16_2103610_A_G	missense_variant	2e-06	CLINVAR	CONF_INTERPRET	1.0
PKD1	chr16_2104564_G_A	nonsense	2e-06	CLINVAR	NaN	1.0
PKD1	chr16_2106248_G_A	missense_variant	2e-06	CLINVAR	NaN	1.0
PKD1	chr16_2106906_A_G	missense_variant	2e-06	CLINVAR	NaN	1.0
PKD1	chr16_2107874_G_A	intron_variant	2.7e-05	CLINVAR	SINGLE_SUBMIT	1.0
PKD1	chr16_2108041_C_T	intron_variant	2e-06	CLINVAR	SINGLE_SUBMIT	1.0
PKD1	chr16_2108290_G_A	missense_variant	5e-06	CLINVAR	SINGLE_SUBMIT	1.0
PKD1	chr16_2110970_C_T	nonsense	2e-06	CLINVAR	NaN	1.0
PKD1	chr16_2111212_C_T	missense_variant	2e-06	CLINVAR	SINGLE_SUBMIT	1.0
PKD1	chr16_2111671_C_T	missense_variant	7e-06	CLINVAR	CONF_INTERPRET	1.0
PKD1	chr16_2117613_G_A	missense_variant	5e-06	CLINVAR	NaN	1.0
PKD1	chr16_2118018_T_C	missense_variant	2e-06	CLINVAR	CONF_INTERPRET	1.0
PKD1	chr16_2090464_CCACA_C	frameshift_variant	2e-06	LOFTEE	NaN	1.0
PKD1	chr16_2092181_G_C	stop_gained	2e-06	LOFTEE	NaN	1.0
PKD1	chr16_2097386_CA_C	frameshift_variant	3.5e-05	LOFTEE	NaN	1.0
PKD1	chr16_2097504_C_T	splice_acceptor_variant	5e-06	LOFTEE	NaN	1.0
PKD1	chr16_2097780_G_A	stop_gained&splice_region_variant	2e-06	LOFTEE	NaN	1.0
PKD1	chr16_2097782_T_C	splice_acceptor_variant	5e-06	LOFTEE	NaN	1.0
PKD1	chr16_2097867_C_T	splice_donor_variant	2e-06	LOFTEE	NaN	1.0
PKD1	chr16_2099772_T_A	splice_acceptor_variant	2e-06	LOFTEE	NaN	1.0
PKD1	chr16_2099860_C_A	splice_donor_variant	2e-06	LOFTEE	NaN	1.0
PKD1	chr16_2102635_T_G	splice_acceptor_variant	2e-06	LOFTEE	NaN	1.0
PKD1	chr16_2102635_T_C	splice_acceptor_variant	2e-06	LOFTEE	NaN	1.0
PKD1	chr16_2103749_TG_T	frameshift_variant	2e-06	LOFTEE	NaN	1.0
PKD1	chr16_2103897_T_A	splice_acceptor_variant	2e-06	LOFTEE	NaN	1.0
PKD1	chr16_2105417_G_A	stop_gained	2e-06	LOFTEE	NaN	1.0
PKD1	chr16_2106152_C_CG	frameshift_variant	2e-06	LOFTEE	NaN	1.0
PKD1	chr16_2107946_C_A	stop_gained	1.7e-05	LOFTEE	NON-CANON	1.0
PKD1	chr16_2107950_C_T	stop_gained	2e-05	LOFTEE	NON-CANON	1.0
PKD1	chr16_2108252_C_A	stop_gained&splice_region_variant	5e-06	LOFTEE	NON-CANON	1.0
PKD1	chr16_2108285_G_A	stop_gained	2e-06	LOFTEE	NON-CANON	1.0
PKD1	chr16_2108300_G_A	stop_gained	1.2e-05	LOFTEE	NON-CANON	1.0
PKD1	chr16_2108321_G_A	stop_gained	7.7e-05	LOFTEE	NON-CANON	1.0
PKD1	chr16_2108330_G_A	stop_gained	2e-06	LOFTEE	NON-CANON	1.0
PKD1	chr16_2108359_C_G	splice_acceptor_variant	7e-06	LOFTEE	NON-CANON	1.0
PKD1	chr16_2108360_T_C	splice_acceptor_variant	7e-06	LOFTEE	NON-CANON	1.0
PKD1	chr16_2108431_G_A	stop_gained	2e-06	LOFTEE	NaN	1.0
PKD1	chr16_2108438_CTG_C	frameshift_variant	2e-06	LOFTEE	NaN	1.0
PKD1	chr16_2109178_G_A	stop_gained	2e-06	LOFTEE	NaN	1.0
PKD1	chr16_2109766_G_GCA	frameshift_variant	2e-06	LOFTEE	NaN	1.0
PKD1	chr16_2109912_C_T	stop_gained	2e-06	LOFTEE	NaN	1.0
PKD1	chr16_2110151_CCT_C	frameshift_variant	2e-06	LOFTEE	NaN	1.0
PKD1	chr16_2110238_G_C	stop_gained	2e-06	LOFTEE	NaN	1.0
PKD1	chr16_2110540_TCA_T	frameshift_variant	2e-06	LOFTEE	NaN	1.0
PKD1	chr16_2117789_A_G	splice_donor_variant	2e-06	LOFTEE	NaN	1.0
PKD1	chr16_2118463_C_G	splice_acceptor_variant	7e-06	LOFTEE	NaN	1.0
PKD2	chr4_88036324_ACT_A	frameshift_variant	2e-06	CLINVAR	SINGLE_SUBMIT	1.0
PKD2	chr4_88038282_A_G	missense_variant	2e-06	CLINVAR	SINGLE_SUBMIT	1.0
PKD2	chr4_88038372_G_A	missense_variant	2e-06	CLINVAR	SINGLE_SUBMIT	1.0
PKD2	chr4_88038381_G_A	missense_variant	2e-06	CLINVAR	SINGLE_SUBMIT	1.0
PKD2	chr4_88043387_C_T	nonsense	2e-06	CLINVAR	NaN	1.0
PKD2	chr4_88046712_C_T	nonsense	5e-06	CLINVAR	SINGLE_SUBMIT	1.0
PKD2	chr4_88065406_G_GA	frameshift_variant	1e-05	CLINVAR	SINGLE_SUBMIT	1.0
PKD2	chr4_88065479_C_T	nonsense	5e-06	CLINVAR	NaN	1.0
PKD2	chr4_88007755_C_T	stop_gained	1.5e-05	LOFTEE	NaN	1.0
PKD2	chr4_88007786_CG_C	frameshift_variant	2e-06	LOFTEE	NaN	1.0
PKD2	chr4_88007793_G_GC	frameshift_variant	2e-06	LOFTEE	NaN	1.0
PKD2	chr4_88019456_A_G	splice_acceptor_variant	2e-06	LOFTEE	NaN	1.0
PKD2	chr4_88019499_C_T	stop_gained	2e-06	LOFTEE	NaN	1.0
PKD2	chr4_88019504_G_GA	frameshift_variant	2e-06	LOFTEE	NaN	1.0
PKD2	chr4_88038323_C_T	stop_gained	2e-06	LOFTEE	NaN	1.0
PKD2	chr4_88038337_C_CT	frameshift_variant	2e-06	LOFTEE	NaN	1.0
PKD2	chr4_88043325_CA_C	frameshift_variant	2e-06	LOFTEE	NaN	1.0
PKD2	chr4_88043403_CT_C	frameshift_variant	2e-06	LOFTEE	NaN	1.0
PKD2	chr4_88043459_T_C	splice_donor_variant	2e-06	LOFTEE	NaN	1.0
PKD2	chr4_88046737_TC_T	frameshift_variant	7e-06	LOFTEE	NaN	1.0
PKD2	chr4_88065432_CAG_C	frameshift_variant	2e-06	LOFTEE	NaN	1.0
PKD2	chr4_88065496_G_GT	splice_donor_variant	2e-06	LOFTEE	NaN	1.0
PKD2	chr4_88065496_G_C	splice_donor_variant	2e-06	LOFTEE	NaN	1.0
PKD2	chr4_88074903_C_T	stop_gained	2e-06	LOFTEE	NaN	1.0
